# Genomic surveillance of multidrug-resistant organisms based on long-read sequencing

**DOI:** 10.1101/2024.02.18.24301916

**Authors:** Fabian Landman, Casper Jamin, Angela de Haan, Sandra Witteveen, Jeroen Bos, Han G.J. van der Heide, Leo M. Schouls, Antoni P.A. Hendrickx, Dutch CPE and MRSA surveillance study groups

## Abstract

**Background:** Multidrug-resistant organisms (MDRO) pose a significant threat to public-health world-wide. The ability to identify antimicrobial resistance determinants, to assess changes in molecular types, and to detect transmission are essential for effective surveillance and infection prevention of MDRO. Molecular characterization based on long-read sequencing has emerged as a promising alternative to short-read sequencing. The aim of this study was to rapidly and accurately characterize MDRO for surveillance and transmission studies based on long-read sequencing only.

**Methods:** Genomic DNA of 356 MDRO was automatically extracted using the Maxwell-RSC48. The MDRO included 106 *Klebsiella pneumoniae* isolates, 85 *Escherichia coli*, 15 *Enterobacter cloacae* complex, 10 *Citrobacter freundii*, 34 *Pseudomonas aeruginosa*, 16 *Acinetobacter baumannii*, and 69 methicillin-resistant *Staphylococcus aureus* (MRSA), of which 24 were from an outbreak. MDRO were sequenced using both short-read (Illumina NextSeq 550) and long-read (Nanopore Rapid Barcoding Kit-24-V14, R10.4.1) whole-genome sequencing (WGS). Basecalling was performed for two distinct models using Dorado-0.3.2 duplex mode. Long-read data was assembled using Flye, Canu, Miniasm, Unicycler, Necat, Raven and Redbean assemblers. Long-read WGS data with >40x coverage was used for multi-locus sequence typing (MLST), whole-genome MLST (wgMLST), *in silico* multiple locus variable-number of tandem repeat analysis (iMLVA) for MRSA, and identification of resistance genes (Abricate).

**Results:** Comparison of wgMLST profiles based on long-read and short-read WGS data revealed >95% of wgMLST profiles within the species-specific cluster cut-off, except for *P. aeruginosa.* The wgMLST profiles obtained by long-read and short-read WGS differed only one to nine wgMLST alleles for *K. pneumoniae*, *E. coli*, *E. cloacae* complex, *C. freundii*, *A. baumannii* complex and MRSA. For *P. aeruginosa* differences were up to 27 wgMLST alleles between long-read and short-read wgMLST. MLST sequence types and *in silico* MLVA types were concordant between long-read and short-read WGS data and conventional MLVA typing. Antimicrobial resistance genes were detected in long-read sequencing data with high sensitivity/specificity (92-100%/99-100%). Long-read sequencing enabled analysis of an MRSA outbreak.

**Conclusions:** We demonstrate that molecular characterization of automatically extracted DNA followed by long-read sequencing is as accurate and more cost-effective compared to short-read sequencing. Long-read sequencing is suitable for molecular typing and outbreak analysis as part of genomic surveillance of MDRO. However, the analysis of *P. aeruginosa* requires further improvement which may be obtained by other basecalling algorithms. The low implementation costs, low price per isolate, and rapid library preparation for long-read sequencing of MDRO extends its applicability to resource-constrained settings and low-income countries world-wide.
