## Supplemental Table 3 for "Genomic surveillance of multidrug-resistant organisms based on long-read sequencing"

### Sheet: Sheet1
	Unnamed: 0	sens_good_hits	sens_total	prec_good_hits	prec_total	Assembler	Species	Isolate	Coverage	Genes_missed	Wrong_genes
0	0	3	3	3	4	miniasm	Staphylococcus aureus	RIVM_M097142	72.05	[]	['erm(C)']
1	1	3	3	3	4	raven	Staphylococcus aureus	RIVM_M097142	72.05	[]	['erm(C)']
2	2	3	3	3	4	redbean	Staphylococcus aureus	RIVM_M097142	72.05	[]	['erm(C)']
3	4	3	3	3	4	flye	Staphylococcus aureus	RIVM_M097142	72.05	[]	['erm(C)']
4	5	3	3	3	4	necat	Staphylococcus aureus	RIVM_M097142	72.05	[]	['erm(C)']
5	6	3	3	3	4	longcycler	Staphylococcus aureus	RIVM_M097142	72.05	[]	['erm(C)']
6	49	15	15	15	16	redbean	Klebsiella pneumoniae	RIVM_C051276	60.78	[]	['blaCTX-M-15']
7	56	14	14	14	15	redbean	Escherichia coli	RIVM_C059193	44.3	[]	['blaACC-1']
8	84	3	3	3	9	redbean	Staphylococcus aureus	RIVM_M096740	105.71	[]	['blaZ', 'mph(C)', 'tet(K)', 'blaI_of_Z', 'blaR1', 'msr(A)']
9	112	2	2	2	10	redbean	Escherichia coli	RIVM_C050152	73.75	[]	['ble-MBL', 'dfrA17', 'aadA5', 'rmtB1', 'sul1', 'blaNDM-5', 'blaCMY-145', 'blaTEM-1']
10	125	4	4	4	5	raven	Staphylococcus aureus	RIVM_M096988	105.49	[]	['blaR1']
11	126	2	2	2	5	redbean	Staphylococcus aureus	RIVM_M096988	105.49	[]	['blaPC1', 'blaI_of_Z', 'blaR1']
12	130	4	4	4	5	longcycler	Staphylococcus aureus	RIVM_M096988	105.49	[]	['blaI_of_Z']
13	145	9	9	9	11	raven	Klebsiella pneumoniae	RIVM_C059199	47.49	[]	['blaOXA-181', 'qnrS1']
14	146	9	9	9	11	redbean	Klebsiella pneumoniae	RIVM_C059199	47.49	[]	['aph(6)-Id', "aph(3'')-Ib"]
15	151	18	20	18	18	miniasm	Enterobacter cloacae complex	RIVM_C055400	53.31	['blaTEM-150', 'blaTEM-1']	[]
16	152	18	20	18	18	raven	Enterobacter cloacae complex	RIVM_C055400	53.31	['blaTEM-150', 'blaTEM-1']	[]
17	153	18	20	18	18	redbean	Enterobacter cloacae complex	RIVM_C055400	53.31	['blaTEM-150', 'blaTEM-1']	[]
18	154	18	20	18	18	canu	Enterobacter cloacae complex	RIVM_C055400	53.31	['blaTEM-150', 'blaTEM-1']	[]
19	155	18	20	18	18	flye	Enterobacter cloacae complex	RIVM_C055400	53.31	['blaTEM-150', 'blaTEM-1']	[]
20	156	18	20	18	18	necat	Enterobacter cloacae complex	RIVM_C055400	53.31	['blaTEM-150', 'blaTEM-1']	[]
21	157	18	20	18	18	longcycler	Enterobacter cloacae complex	RIVM_C055400	53.31	['blaTEM-150', 'blaTEM-1']	[]
22	160	10	10	10	16	redbean	Escherichia coli	RIVM_C051241	41.07	[]	['ble-MBL', 'tet(A)', 'rmtB1', 'blaNDM-5', 'blaCMY-145', 'blaTEM-1']
23	197	26	28	26	26	miniasm	Enterobacter cloacae complex	RIVM_C059315	42.4	['aadA1', 'sul2']	[]
24	198	26	28	26	26	raven	Enterobacter cloacae complex	RIVM_C059315	42.4	['aadA1', 'sul2']	[]
25	199	25	27	25	26	redbean	Enterobacter cloacae complex	RIVM_C059315	42.4	['aadA1', 'sul2']	['qnrB1']
26	200	26	28	26	26	canu	Enterobacter cloacae complex	RIVM_C059315	42.4	['aadA1', 'sul2']	[]
27	201	26	28	26	26	flye	Enterobacter cloacae complex	RIVM_C059315	42.4	['aadA1', 'sul2']	[]
28	202	26	28	26	26	necat	Enterobacter cloacae complex	RIVM_C059315	42.4	['aadA1', 'sul2']	[]
29	203	26	28	26	26	longcycler	Enterobacter cloacae complex	RIVM_C059315	42.4	['aadA1', 'sul2']	[]
30	213	4	4	4	7	redbean	Staphylococcus aureus	RIVM_M097114	93.53	[]	['blaZ', 'blaI_of_Z', 'blaR1']
31	224	14	15	14	14	miniasm	Escherichia coli	RIVM_C050165	58.23	['tet(M)']	[]
32	225	14	15	14	14	raven	Escherichia coli	RIVM_C050165	58.23	['tet(M)']	[]
33	226	11	11	11	14	redbean	Escherichia coli	RIVM_C050165	58.23	[]	['dfrA12', 'floR', 'blaTEM-1']
34	227	14	15	14	14	canu	Escherichia coli	RIVM_C050165	58.23	['tet(M)']	[]
35	228	14	15	14	14	flye	Escherichia coli	RIVM_C050165	58.23	['tet(M)']	[]
36	229	14	15	14	14	necat	Escherichia coli	RIVM_C050165	58.23	['tet(M)']	[]
37	230	14	15	14	14	longcycler	Escherichia coli	RIVM_C050165	58.23	['tet(M)']	[]
38	232	13	13	13	15	raven	Escherichia coli	RIVM_C059329	56.99	[]	['blaOXA-181', 'qnrS1']
39	233	7	7	7	15	redbean	Escherichia coli	RIVM_C059329	56.99	[]	['ble-MBL', 'tet(A)', 'aadA2', 'sul1', 'dfrA12', 'qnrS1', 'blaCMY-42', 'blaNDM-5']
40	237	9	9	9	15	longcycler	Escherichia coli	RIVM_C059329	56.99	[]	['ble-MBL', 'tet(A)', 'aadA2', 'sul1', 'dfrA12', 'blaNDM-5']
41	257	7	7	7	15	miniasm	Staphylococcus aureus	RIVM_M097124	85.46	[]	['cmx', 'dfrA1', 'aph(6)-Id', 'aadA5', "aph(3'')-Ib", 'sul1', 'tet(33)', "aph(3')-Ia"]
42	258	7	7	7	15	raven	Staphylococcus aureus	RIVM_M097124	85.46	[]	['cmx', 'dfrA1', 'aph(6)-Id', 'aadA5', "aph(3'')-Ib", 'sul1', 'tet(33)', "aph(3')-Ia"]
43	259	3	3	3	15	redbean	Staphylococcus aureus	RIVM_M097124	85.46	[]	['cmx', 'blaZ', 'dfrA1', 'aph(6)-Id', 'aadA5', "aph(3'')-Ib", 'sul1', 'mecA', 'tet(33)', 'blaI_of_Z', 'blaR1', "aph(3')-Ia"]
44	260	7	7	7	15	canu	Staphylococcus aureus	RIVM_M097124	85.46	[]	['cmx', 'dfrA1', 'aph(6)-Id', 'aadA5', "aph(3'')-Ib", 'sul1', 'tet(33)', "aph(3')-Ia"]
45	261	7	7	7	15	flye	Staphylococcus aureus	RIVM_M097124	85.46	[]	['cmx', 'dfrA1', 'aph(6)-Id', 'aadA5', "aph(3'')-Ib", 'sul1', 'tet(33)', "aph(3')-Ia"]
46	262	7	7	7	15	necat	Staphylococcus aureus	RIVM_M097124	85.46	[]	['cmx', 'dfrA1', 'aph(6)-Id', 'aadA5', "aph(3'')-Ib", 'sul1', 'tet(33)', "aph(3')-Ia"]
47	263	7	7	7	15	longcycler	Staphylococcus aureus	RIVM_M097124	85.46	[]	['cmx', 'dfrA1', 'aph(6)-Id', 'aadA5', "aph(3'')-Ib", 'sul1', 'tet(33)', "aph(3')-Ia"]
48	266	2	2	2	5	redbean	Staphylococcus aureus	RIVM_M097043	64.06	[]	['blaPC1', 'blaI_of_Z', 'blaR1']
49	272	12	12	12	13	raven	Klebsiella pneumoniae	RIVM_C055181	60.8	[]	['blaOXA-48']
50	273	12	12	12	13	redbean	Klebsiella pneumoniae	RIVM_C055181	60.8	[]	['blaOXA-48']
51	292	8	8	8	10	raven	Escherichia coli	RIVM_C059185	51.45	[]	['aac(3)-IId', 'blaTEM-1']
52	293	8	8	8	10	redbean	Escherichia coli	RIVM_C059185	51.45	[]	['aac(3)-IId', 'blaTEM-1']
53	298	20	21	20	20	miniasm	Klebsiella pneumoniae	RIVM_C059318	91.08	["aac(6')-Ib-AKT"]	[]
54	299	20	21	20	20	raven	Klebsiella pneumoniae	RIVM_C059318	91.08	["aac(6')-Ib-AKT"]	[]
55	300	9	9	9	20	redbean	Klebsiella pneumoniae	RIVM_C059318	91.08	[]	["aph(3')-VI", 'ble-MBL', 'blaOXA-9', 'blaOXA-1', 'blaCTX-M-15', 'blaNDM-1', 'qnrS1', 'arr-3', 'catB3', "aac(6')-Ib-D181Y", 'blaTEM-150']
56	301	20	21	20	20	canu	Klebsiella pneumoniae	RIVM_C059318	91.08	["aac(6')-Ib-AKT"]	[]
57	302	20	21	20	20	flye	Klebsiella pneumoniae	RIVM_C059318	91.08	["aac(6')-Ib-AKT"]	[]
58	303	20	21	20	20	necat	Klebsiella pneumoniae	RIVM_C059318	91.08	["aac(6')-Ib-AKT"]	[]
59	304	20	21	20	20	longcycler	Klebsiella pneumoniae	RIVM_C059318	91.08	["aac(6')-Ib-AKT"]	[]
60	327	13	13	13	14	raven	Klebsiella pneumoniae	RIVM_C050151	58.44	[]	['blaKPC-2']
61	335	13	13	13	14	redbean	Escherichia coli	RIVM_C050332	56.92	[]	['blaEC-19']
62	349	4	4	4	13	redbean	Klebsiella pneumoniae	RIVM_C055122	49.41	[]	["aph(3')-VI", 'aadA1', 'ble-MBL', 'blaOXA-9', "aac(6')-Ib-AKT", 'blaNDM-1', 'blaCTX-M-15', 'qnrS1', 'blaTEM-1']
63	354	2	2	2	3	miniasm	Citrobacter freundii	RIVM_C055180	43.65	[]	['sul1']
64	355	2	2	2	3	raven	Citrobacter freundii	RIVM_C055180	43.65	[]	['sul1']
65	356	2	2	2	3	redbean	Citrobacter freundii	RIVM_C055180	43.65	[]	['sul1']
66	357	2	2	2	3	canu	Citrobacter freundii	RIVM_C055180	43.65	[]	['sul1']
67	358	2	2	2	3	flye	Citrobacter freundii	RIVM_C055180	43.65	[]	['sul1']
68	359	2	2	2	3	necat	Citrobacter freundii	RIVM_C055180	43.65	[]	['sul1']
69	360	2	2	2	3	longcycler	Citrobacter freundii	RIVM_C055180	43.65	[]	['sul1']
70	363	6	6	6	8	redbean	Klebsiella oxytoca	RIVM_C050227	121.46	[]	['oqxA10', 'oqxB20']
71	368	13	13	13	20	miniasm	Citrobacter freundii	RIVM_C051022	76.88	[]	['tet(A)', 'aph(6)-Id', 'aac(3)-IId', "aph(3'')-Ib", 'sul2', 'catA2', 'blaTEM-1']
72	369	19	19	19	20	raven	Citrobacter freundii	RIVM_C051022	76.88	[]	['qnrB19']
73	370	19	19	19	20	redbean	Citrobacter freundii	RIVM_C051022	76.88	[]	['qnrB19']
74	373	11	11	11	20	necat	Citrobacter freundii	RIVM_C051022	76.88	[]	['tet(A)', 'aph(6)-Id', 'aac(3)-IId', "aph(3'')-Ib", 'sul2', 'sul1', 'qnrB19', 'catA2', 'blaTEM-1']
75	374	19	19	19	20	longcycler	Citrobacter freundii	RIVM_C051022	76.88	[]	['qnrB19']
76	391	3	3	3	10	redbean	Staphylococcus aureus	RIVM_M096997	114.03	[]	['blaZ', "aph(3')-IIIa", 'mph(C)', 'blaI_of_Z', 'sat4', 'blaR1', 'msr(A)']
77	398	8	8	8	9	redbean	Staphylococcus aureus	RIVM_M096836	134.22	[]	['erm(B)']
78	410	5	5	5	6	miniasm	Escherichia coli	RIVM_C059466	96.66	[]	['blaTEM-35']
79	411	3	3	3	6	raven	Escherichia coli	RIVM_C059466	96.66	[]	['mph(A)', 'blaTEM-35', 'blaCTX-M-15']
80	412	4	4	4	6	redbean	Escherichia coli	RIVM_C059466	96.66	[]	['mph(A)', 'blaTEM-35']
81	413	6	7	6	6	canu	Escherichia coli	RIVM_C059466	96.66	['blaTEM-169']	[]
82	415	4	4	4	6	necat	Escherichia coli	RIVM_C059466	96.66	[]	['mph(A)', 'blaTEM-35']
83	416	3	3	3	6	longcycler	Escherichia coli	RIVM_C059466	96.66	[]	['mph(A)', 'blaTEM-35', 'blaCTX-M-15']
84	417	11	12	11	11	miniasm	Staphylococcus aureus	RIVM_M096793	61.78	["aph(2'')-If"]	[]
85	418	11	12	11	11	raven	Staphylococcus aureus	RIVM_M096793	61.78	["aph(2'')-If"]	[]
86	419	7	8	7	11	redbean	Staphylococcus aureus	RIVM_M096793	61.78	["aph(2'')-If"]	['blaZ', 'tet(K)', 'blaI_of_Z', 'blaR1']
87	420	11	12	11	11	canu	Staphylococcus aureus	RIVM_M096793	61.78	["aph(2'')-If"]	[]
88	421	11	12	11	11	flye	Staphylococcus aureus	RIVM_M096793	61.78	["aph(2'')-If"]	[]
89	422	11	12	11	11	necat	Staphylococcus aureus	RIVM_M096793	61.78	["aph(2'')-If"]	[]
90	423	11	12	11	11	longcycler	Staphylococcus aureus	RIVM_M096793	61.78	["aph(2'')-If"]	[]
91	432	13	13	13	15	raven	Klebsiella pneumoniae	RIVM_C050405	56.99	[]	['blaOXA-181', 'qnrS1']
92	439	15	15	15	17	raven	Klebsiella pneumoniae	RIVM_C055235	75.07	[]	['blaOXA-232', 'blaCTX-M-15']
93	440	16	16	16	17	redbean	Klebsiella pneumoniae	RIVM_C055235	75.07	[]	['blaOXA-232']
94	444	14	14	14	17	longcycler	Klebsiella pneumoniae	RIVM_C055235	75.07	[]	['blaOXA-232', 'blaCTX-M-15', 'blaTEM-150']
95	474	17	17	17	18	raven	Klebsiella pneumoniae	RIVM_C055328	50.35	[]	['blaOXA-232']
96	529	9	10	9	13	raven	Klebsiella pneumoniae	RIVM_C055425	89.34	['blaOXA-896']	['blaKPC-3', 'mph(A)', 'blaOXA-9', 'blaTEM-1']
97	537	19	19	19	22	redbean	Klebsiella pneumoniae	RIVM_C059195	83.55	[]	['tet(A)', 'dfrA1', 'catA1']
98	539	21	21	21	22	flye	Klebsiella pneumoniae	RIVM_C059195	83.55	[]	["aac(6')-Ib-D181Y"]
99	540	21	21	21	22	necat	Klebsiella pneumoniae	RIVM_C059195	83.55	[]	['mph(A)']
100	551	2	2	2	7	redbean	Staphylococcus aureus	RIVM_M097044	66.9	[]	['blaZ', 'tet(K)', 'mecA', 'blaI_of_Z', 'blaR1']
101	593	2	2	2	3	redbean	Escherichia coli	RIVM_C055404	78.71	[]	['tet(A)']
102	598	24	25	24	24	miniasm	Klebsiella pneumoniae	RIVM_C051277	45.46	["aac(6')-Ib-AKT"]	[]
103	599	24	25	24	24	raven	Klebsiella pneumoniae	RIVM_C051277	45.46	["aac(6')-Ib-AKT"]	[]
104	600	19	20	19	24	redbean	Klebsiella pneumoniae	RIVM_C051277	45.46	["aac(6')-Ib-AKT"]	['blaOXA-1', 'blaCTX-M-15', 'arr-3', 'catB3', "aac(6')-Ib-D181Y"]
105	601	24	25	24	24	canu	Klebsiella pneumoniae	RIVM_C051277	45.46	["aac(6')-Ib-AKT"]	[]
106	602	24	25	24	24	flye	Klebsiella pneumoniae	RIVM_C051277	45.46	["aac(6')-Ib-AKT"]	[]
107	603	24	25	24	24	necat	Klebsiella pneumoniae	RIVM_C051277	45.46	["aac(6')-Ib-AKT"]	[]
108	604	24	25	24	24	longcycler	Klebsiella pneumoniae	RIVM_C051277	45.46	["aac(6')-Ib-AKT"]	[]
109	620	3	3	3	10	raven	Escherichia coli	RIVM_C055332	85.91	[]	['ble-MBL', 'tet(A)', 'mph(A)', 'aadA2', 'sul1', 'dfrA12', 'blaNDM-5']
110	628	8	8	8	17	redbean	Citrobacter freundii	RIVM_C055134	56.7	[]	['arr-3', 'aac(3)-IId', 'mph(A)', 'aadA16', 'qnrB6', "aac(6')-Ib-D181Y", 'sul1', 'dfrA27', 'blaTEM-1']
111	631	8	8	8	17	necat	Citrobacter freundii	RIVM_C055134	56.7	[]	['arr-3', 'aac(3)-IId', 'mph(A)', 'aadA16', 'qnrB6', "aac(6')-Ib-D181Y", 'sul1', 'dfrA27', 'blaTEM-1']
112	633	17	19	17	17	miniasm	Escherichia coli	RIVM_C059473	108.7	['blaCTX-M-15', 'blaCTX-M-55']	[]
113	634	17	19	17	17	raven	Escherichia coli	RIVM_C059473	108.7	['blaCTX-M-15', 'blaCTX-M-55']	[]
114	635	12	14	12	17	redbean	Escherichia coli	RIVM_C059473	108.7	['blaCTX-M-55', 'blaCTX-M-15']	['dfrA17', 'aadA5', "aac(6')-Ib-D181Y", 'tet(B)', 'erm(B)']
115	636	17	19	17	17	canu	Escherichia coli	RIVM_C059473	108.7	['blaCTX-M-15', 'blaCTX-M-55']	[]
116	637	17	19	17	17	flye	Escherichia coli	RIVM_C059473	108.7	['blaCTX-M-15', 'blaCTX-M-55']	[]
117	638	16	18	16	17	necat	Escherichia coli	RIVM_C059473	108.7	['blaCTX-M-55', 'blaCTX-M-15']	['catA2']
118	639	17	19	17	17	longcycler	Escherichia coli	RIVM_C059473	108.7	['blaCTX-M-15', 'blaCTX-M-55']	[]
119	669	3	3	3	5	redbean	Klebsiella pneumoniae	RIVM_C059330	84.39	[]	['blaSHV-27', 'blaOXA-48']
120	676	1	1	1	3	redbean	Escherichia coli	RIVM_C055608	59.52	[]	['blaSHV-158', 'blaKPC-3']
121	681	19	20	19	19	miniasm	Enterobacter cloacae complex	RIVM_C055422	62.57	['blaTEM-1']	[]
122	682	19	20	19	19	raven	Enterobacter cloacae complex	RIVM_C055422	62.57	['blaTEM-1']	[]
123	683	17	18	17	19	redbean	Enterobacter cloacae complex	RIVM_C055422	62.57	['blaTEM-1']	['oqxA9', 'oqxB15']
124	684	19	20	19	19	canu	Enterobacter cloacae complex	RIVM_C055422	62.57	['blaTEM-1']	[]
125	685	19	20	19	19	flye	Enterobacter cloacae complex	RIVM_C055422	62.57	['blaTEM-1']	[]
126	686	19	20	19	19	necat	Enterobacter cloacae complex	RIVM_C055422	62.57	['blaTEM-1']	[]
127	687	19	20	19	19	longcycler	Enterobacter cloacae complex	RIVM_C055422	62.57	['blaTEM-1']	[]
128	695	11	13	11	11	miniasm	Enterobacter cloacae complex	RIVM_C050329	46.03	['aph(6)-Id', "aph(3'')-Ib"]	[]
129	696	11	13	11	11	raven	Enterobacter cloacae complex	RIVM_C050329	46.03	['aph(6)-Id', "aph(3'')-Ib"]	[]
130	697	11	13	11	11	redbean	Enterobacter cloacae complex	RIVM_C050329	46.03	['aph(6)-Id', "aph(3'')-Ib"]	[]
131	698	11	13	11	11	canu	Enterobacter cloacae complex	RIVM_C050329	46.03	['aph(6)-Id', "aph(3'')-Ib"]	[]
132	699	11	13	11	11	flye	Enterobacter cloacae complex	RIVM_C050329	46.03	['aph(6)-Id', "aph(3'')-Ib"]	[]
133	700	11	13	11	11	necat	Enterobacter cloacae complex	RIVM_C050329	46.03	['aph(6)-Id', "aph(3'')-Ib"]	[]
134	701	11	13	11	11	longcycler	Enterobacter cloacae complex	RIVM_C050329	46.03	['aph(6)-Id', "aph(3'')-Ib"]	[]
135	711	2	2	2	6	redbean	Escherichia coli	RIVM_C055182	104.76	[]	['mph(A)', 'dfrA14', 'blaCTX-M-15', 'tet(B)']
136	731	10	10	10	12	raven	Escherichia coli	RIVM_C050122	132.61	[]	['blaKPC-3', 'blaSHV-158']
137	820	13	13	13	14	redbean	Klebsiella pneumoniae	RIVM_C050147	56.37	[]	['blaSHV-187']
138	823	12	12	12	14	necat	Klebsiella pneumoniae	RIVM_C050147	56.37	[]	['blaOXA-1', "aac(6')-Ib-D181Y"]
139	827	3	3	3	7	redbean	Staphylococcus aureus	RIVM_M097040	77.26	[]	['blaZ', 'mecA', 'blaI_of_Z', 'blaR1']
140	839	12	13	12	12	miniasm	Klebsiella pneumoniae	RIVM_C051238	71.13	['blaSHV-145']	[]
141	840	12	13	12	12	raven	Klebsiella pneumoniae	RIVM_C051238	71.13	['blaSHV-145']	[]
142	841	8	8	8	12	redbean	Klebsiella pneumoniae	RIVM_C051238	71.13	[]	['aph(6)-Id', 'tet(D)', "aph(3'')-Ib", 'qnrB19']
143	842	12	13	12	12	canu	Klebsiella pneumoniae	RIVM_C051238	71.13	['blaSHV-145']	[]
144	843	12	13	12	12	flye	Klebsiella pneumoniae	RIVM_C051238	71.13	['blaSHV-145']	[]
145	844	12	13	12	12	necat	Klebsiella pneumoniae	RIVM_C051238	71.13	['blaSHV-145']	[]
146	845	12	13	12	12	longcycler	Klebsiella pneumoniae	RIVM_C051238	71.13	['blaSHV-145']	[]
147	890	7	7	7	11	redbean	Staphylococcus aureus	RIVM_M097148	77.11	[]	['blaZ', 'lnu(A)', 'tet(K)', "ant(4')-Ia"]
148	904	7	7	7	10	redbean	Staphylococcus aureus	RIVM_M096758	48.94	[]	['blaZ', 'blaI_of_Z', 'blaR1']
149	911	4	4	4	7	redbean	Staphylococcus aureus	RIVM_M097149	50.26	[]	['blaZ', 'blaI_of_Z', 'blaR1']
150	916	20	21	20	20	miniasm	Klebsiella pneumoniae	RIVM_C055466	80.19	["aac(6')-Ib-AKT"]	[]
151	917	20	21	20	20	raven	Klebsiella pneumoniae	RIVM_C055466	80.19	["aac(6')-Ib-AKT"]	[]
152	918	11	12	11	20	redbean	Klebsiella pneumoniae	RIVM_C055466	80.19	["aac(6')-Ib-AKT"]	["aph(3')-VI", 'ble-MBL', 'blaOXA-1', 'blaCTX-M-15', 'blaNDM-1', 'qnrS1', 'arr-3', 'catB3', "aac(6')-Ib-D181Y"]
153	919	20	21	20	20	canu	Klebsiella pneumoniae	RIVM_C055466	80.19	["aac(6')-Ib-AKT"]	[]
154	920	20	21	20	20	flye	Klebsiella pneumoniae	RIVM_C055466	80.19	["aac(6')-Ib-AKT"]	[]
155	921	19	20	19	20	necat	Klebsiella pneumoniae	RIVM_C055466	80.19	["aac(6')-Ib-AKT"]	["aph(3')-VI"]
156	922	20	21	20	20	longcycler	Klebsiella pneumoniae	RIVM_C055466	80.19	["aac(6')-Ib-AKT"]	[]
157	931	2	2	2	10	raven	Escherichia coli	RIVM_C055773	49.3	[]	['ble-MBL', 'mph(A)', 'aadA2', 'sul1', 'tet(B)', 'dfrA12', 'blaNDM-5', 'blaTEM-1']
158	932	8	8	8	10	redbean	Escherichia coli	RIVM_C055773	49.3	[]	['blaEC-8', 'blaCTX-M-15']
159	937	5	5	5	6	miniasm	Staphylococcus aureus	RIVM_M097188	71.57	[]	['blaR1']
160	939	3	3	3	6	redbean	Staphylococcus aureus	RIVM_M097188	71.57	[]	['blaZ', 'blaI_of_Z', 'blaR1']
161	981	3	3	3	7	redbean	Staphylococcus aureus	RIVM_M096730	99.13	[]	['blaZ', 'mecA', 'blaI_of_Z', 'blaR1']
162	986	23	25	23	23	miniasm	Klebsiella pneumoniae	RIVM_C055198	63.05	['blaSHV-106', 'blaSHV-1']	[]
163	987	23	25	23	23	raven	Klebsiella pneumoniae	RIVM_C055198	63.05	['blaSHV-106', 'blaSHV-1']	[]
164	988	23	24	23	23	redbean	Klebsiella pneumoniae	RIVM_C055198	63.05	['blaSHV-106']	[]
165	989	23	25	23	23	canu	Klebsiella pneumoniae	RIVM_C055198	63.05	['blaSHV-106', 'blaSHV-1']	[]
166	990	23	25	23	23	flye	Klebsiella pneumoniae	RIVM_C055198	63.05	['blaSHV-106', 'blaSHV-1']	[]
167	991	23	25	23	23	necat	Klebsiella pneumoniae	RIVM_C055198	63.05	['blaSHV-106', 'blaSHV-1']	[]
168	992	23	25	23	23	longcycler	Klebsiella pneumoniae	RIVM_C055198	63.05	['blaSHV-106', 'blaSHV-1']	[]
169	1001	9	9	9	11	raven	Escherichia coli	RIVM_C048766	54.75	[]	['blaTEM-35', 'erm(B)']
170	1002	8	8	8	11	redbean	Escherichia coli	RIVM_C048766	54.75	[]	['blaTEM-35', 'blaCMY-42', 'erm(B)']
171	1016	4	4	4	5	redbean	Klebsiella pneumoniae	RIVM_C055187	98.73	[]	['blaOXA-181']
172	1035	10	11	10	11	miniasm	Klebsiella pneumoniae	RIVM_C055459	43.33	['blaKPC-18']	['blaKPC-2']
173	1037	10	10	10	11	redbean	Klebsiella pneumoniae	RIVM_C055459	43.33	[]	['blaKPC-2']
174	1042	16	17	16	16	miniasm	Klebsiella pneumoniae	RIVM_C059464	62.84	['blaCTX-M-186']	[]
175	1043	15	16	15	16	raven	Klebsiella pneumoniae	RIVM_C059464	62.84	['blaCTX-M-186']	['blaOXA-232']
176	1044	15	16	15	16	redbean	Klebsiella pneumoniae	RIVM_C059464	62.84	['blaCTX-M-186']	['blaOXA-232']
177	1045	16	17	16	16	canu	Klebsiella pneumoniae	RIVM_C059464	62.84	['blaCTX-M-186']	[]
178	1046	16	17	16	16	flye	Klebsiella pneumoniae	RIVM_C059464	62.84	['blaCTX-M-186']	[]
179	1047	15	16	15	16	necat	Klebsiella pneumoniae	RIVM_C059464	62.84	['blaCTX-M-186']	['blaOXA-232']
180	1048	16	17	16	16	longcycler	Klebsiella pneumoniae	RIVM_C059464	62.84	['blaCTX-M-186']	[]
181	1058	3	3	3	4	redbean	Enterobacter cloacae complex	RIVM_C059300	78.04	[]	['mcr-10.1']
182	1070	16	17	16	16	miniasm	Klebsiella pneumoniae	RIVM_C055416	57.27	["aac(6')-Ib-AKT"]	[]
183	1071	7	8	7	16	raven	Klebsiella pneumoniae	RIVM_C055416	57.27	["aac(6')-Ib-AKT"]	['arr-3', 'blaKPC-3', 'aadA16', 'aadA2', "aac(6')-Ib-D181Y", 'dfrA12', 'qnrS1', "aph(3')-Ia", 'dfrA27']
184	1072	14	15	14	16	redbean	Klebsiella pneumoniae	RIVM_C055416	57.27	["aac(6')-Ib-AKT"]	['blaKPC-3', 'qnrS1']
185	1073	16	17	16	16	canu	Klebsiella pneumoniae	RIVM_C055416	57.27	["aac(6')-Ib-AKT"]	[]
186	1074	16	17	16	16	flye	Klebsiella pneumoniae	RIVM_C055416	57.27	["aac(6')-Ib-AKT"]	[]
187	1075	16	17	16	16	necat	Klebsiella pneumoniae	RIVM_C055416	57.27	["aac(6')-Ib-AKT"]	[]
188	1076	15	16	15	16	longcycler	Klebsiella pneumoniae	RIVM_C055416	57.27	["aac(6')-Ib-AKT"]	['blaKPC-3']
189	1078	15	15	15	17	raven	Citrobacter freundii	RIVM_C059212	53.5	[]	['blaNDM-7', 'ble-MBL']
190	1079	15	15	15	17	redbean	Citrobacter freundii	RIVM_C059212	53.5	[]	['blaNDM-7', 'ble-MBL']
191	1098	17	18	17	18	miniasm	Klebsiella pneumoniae	RIVM_C055767	62.06	["aac(6')-Ib-AKT"]	['arr-3']
192	1099	18	19	18	18	raven	Klebsiella pneumoniae	RIVM_C055767	62.06	["aac(6')-Ib-AKT"]	[]
193	1100	15	15	15	18	redbean	Klebsiella pneumoniae	RIVM_C055767	62.06	[]	['aadA1', 'blaOXA-9', 'blaTEM-150']
194	1101	18	19	18	18	canu	Klebsiella pneumoniae	RIVM_C055767	62.06	["aac(6')-Ib-AKT"]	[]
195	1102	18	19	18	18	flye	Klebsiella pneumoniae	RIVM_C055767	62.06	["aac(6')-Ib-AKT"]	[]
196	1103	18	19	18	18	necat	Klebsiella pneumoniae	RIVM_C055767	62.06	["aac(6')-Ib-AKT"]	[]
197	1104	18	19	18	18	longcycler	Klebsiella pneumoniae	RIVM_C055767	62.06	["aac(6')-Ib-AKT"]	[]
198	1121	13	13	13	14	redbean	Escherichia coli	RIVM_C055234	53.06	[]	['aac(3)-IId']
199	1175	26	27	26	27	miniasm	Proteus mirabilis	RIVM_C048193	81.91	['sul2']	['qnrD1']
200	1176	26	27	26	27	raven	Proteus mirabilis	RIVM_C048193	81.91	['sul2']	['qnrD1']
201	1177	12	13	12	27	redbean	Proteus mirabilis	RIVM_C048193	81.91	['sul2']	['ble-MBL', 'tet(A)', 'qnrD1', 'arr-2', 'rmtC', 'blaNDM-1', 'mph(E)', 'armA', 'blaOXA-10', 'sul1', "aac(6')-Ib11", 'cmlA5', 'blaCMY-16', 'msr(E)', 'floR']
202	1178	27	28	27	27	canu	Proteus mirabilis	RIVM_C048193	81.91	['sul2']	[]
203	1179	27	28	27	27	flye	Proteus mirabilis	RIVM_C048193	81.91	['sul2']	[]
204	1180	27	28	27	27	necat	Proteus mirabilis	RIVM_C048193	81.91	['sul2']	[]
205	1181	26	27	26	27	longcycler	Proteus mirabilis	RIVM_C048193	81.91	['sul2']	['qnrD1']
206	1182	12	13	12	12	miniasm	Escherichia coli	RIVM_C055339	55.53	['aadA5']	[]
207	1183	12	13	12	12	raven	Escherichia coli	RIVM_C055339	55.53	['aadA5']	[]
208	1184	12	13	12	12	redbean	Escherichia coli	RIVM_C055339	55.53	['aadA5']	[]
209	1185	12	13	12	12	canu	Escherichia coli	RIVM_C055339	55.53	['aadA5']	[]
210	1186	12	13	12	12	flye	Escherichia coli	RIVM_C055339	55.53	['aadA5']	[]
211	1187	12	13	12	12	necat	Escherichia coli	RIVM_C055339	55.53	['aadA5']	[]
212	1188	12	13	12	12	longcycler	Escherichia coli	RIVM_C055339	55.53	['aadA5']	[]
213	1189	6	7	6	7	miniasm	Staphylococcus aureus	RIVM_M097013	78.68	['tet(K)']	["aph(2'')-Ih"]
214	1191	4	5	4	7	redbean	Staphylococcus aureus	RIVM_M097013	78.68	['tet(K)']	['blaZ', 'blaI_of_Z', 'blaR1']
215	1192	7	8	7	7	canu	Staphylococcus aureus	RIVM_M097013	78.68	['tet(K)']	[]
216	1193	7	8	7	7	flye	Staphylococcus aureus	RIVM_M097013	78.68	['tet(K)']	[]
217	1278	14	14	14	16	raven	Escherichia coli	RIVM_C055345	54.66	[]	['blaKPC-3', 'blaSHV-158']
218	1279	12	12	12	16	redbean	Escherichia coli	RIVM_C055345	54.66	[]	['blaKPC-3', 'dfrA17', 'aadA5', 'blaCMY-145']
219	1298	15	15	15	16	miniasm	Klebsiella pneumoniae	RIVM_C050712	103.6	[]	["aph(3'')-Ib"]
220	1300	11	11	11	16	redbean	Klebsiella pneumoniae	RIVM_C050712	103.6	[]	["aph(3')-VI", 'dfrA5', 'ble-MBL', 'blaNDM-1', 'sul1']
221	1304	15	15	15	16	longcycler	Klebsiella pneumoniae	RIVM_C050712	103.6	[]	["aph(3')-VI"]
222	1307	13	13	13	18	redbean	Klebsiella pneumoniae	RIVM_C051019	50.24	[]	['tet(A)', 'dfrA1', 'catA1', 'blaSHV-158', 'blaTEM-1']
223	1314	1	1	1	9	redbean	Escherichia coli	RIVM_C055233	68.56	[]	['ble-MBL', 'tet(A)', 'mph(A)', 'aadA2', 'sul1', 'dfrA12', 'blaNDM-5', 'blaCMY-145']
224	1335	3	3	3	5	redbean	Klebsiella pneumoniae	RIVM_C055118	41.88	[]	['oqxA6', 'oqxB19']
225	1354	4	4	4	13	raven	Klebsiella pneumoniae	RIVM_C050118	71.31	[]	['tet(A)', 'dfrA1', 'blaOXA-48', 'blaOXA-1', 'blaCTX-M-15', "aac(6')-Ib-D181Y", 'sul1', 'qnrS1', 'blaTEM-1']
226	1357	12	12	12	13	flye	Klebsiella pneumoniae	RIVM_C050118	71.31	[]	['blaOXA-1']
227	1361	7	7	7	9	raven	Escherichia coli	RIVM_C055229	47.75	[]	['blaNDM-7', 'ble-MBL']
228	1390	9	9	9	10	redbean	Staphylococcus aureus	RIVM_M097153	74.05	[]	['mecA']
229	1397	3	3	3	6	redbean	Staphylococcus aureus	RIVM_M097054	69.55	[]	['blaZ', 'blaI_of_Z', 'blaR1']
230	1446	4	4	4	5	redbean	Escherichia coli	RIVM_C059197	44.49	[]	['blaOXA-181']
231	1460	3	3	3	6	redbean	Staphylococcus aureus	RIVM_M096678	136.12	[]	['blaZ', 'blaI_of_Z', 'blaR1']
232	1467	10	10	10	14	redbean	Escherichia coli	RIVM_C048206	59.04	[]	['aph(6)-Id', "aph(3'')-Ib", 'sul2', 'blaEC-15']
233	1470	13	13	13	14	necat	Escherichia coli	RIVM_C048206	59.04	[]	["aph(3'')-Ib"]
234	1471	11	11	11	14	longcycler	Escherichia coli	RIVM_C048206	59.04	[]	['aph(6)-Id', "aph(3'')-Ib", 'sul2']
235	1495	3	3	3	6	redbean	Staphylococcus aureus	RIVM_M096716	169.66	[]	['blaZ', 'blaI_of_Z', 'blaR1']
236	1496	6	7	6	6	canu	Staphylococcus aureus	RIVM_M096716	169.66	['blaR1-2']	[]
237	1498	5	5	5	6	necat	Staphylococcus aureus	RIVM_M096716	169.66	[]	['blaR1']
238	1509	3	3	3	6	redbean	Staphylococcus aureus	RIVM_M097208	110.66	[]	['blaZ', 'blaI_of_Z', 'blaR1']
239	1511	5	5	5	6	flye	Staphylococcus aureus	RIVM_M097208	110.66	[]	['blaR1']
240	1516	9	9	9	10	redbean	Escherichia coli	RIVM_C050148	74.29	[]	['blaCMY-145']
241	1517	9	9	9	10	canu	Escherichia coli	RIVM_C050148	74.29	[]	['blaCMY-145']
242	1535	9	9	9	10	miniasm	Staphylococcus aureus	RIVM_M097158	85.06	[]	['erm(C)']
243	1536	9	9	9	10	raven	Staphylococcus aureus	RIVM_M097158	85.06	[]	['erm(C)']
244	1537	9	9	9	10	redbean	Staphylococcus aureus	RIVM_M097158	85.06	[]	['erm(C)']
245	1540	9	9	9	10	necat	Staphylococcus aureus	RIVM_M097158	85.06	[]	['erm(C)']
246	1541	9	9	9	10	longcycler	Staphylococcus aureus	RIVM_M097158	85.06	[]	['erm(C)']
247	1551	12	12	12	13	redbean	Escherichia coli	RIVM_C051020	56.37	[]	['blaCMY-42']
248	1571	13	13	13	14	redbean	Klebsiella pneumoniae	RIVM_C051242	64.65	[]	['blaOXA-48']
249	1585	1	1	1	2	redbean	Escherichia coli	RIVM_C048221	90.68	[]	['blaEC-5']
250	1597	19	20	19	20	miniasm	Klebsiella pneumoniae	RIVM_C055611	65.16	['blaSHV-11']	['blaCTX-M-15']
251	1598	16	16	16	20	raven	Klebsiella pneumoniae	RIVM_C055611	65.16	[]	['blaOXA-9', 'blaCTX-M-15', 'aadA1', "aac(6')-Ib-AGKT"]
252	1599	14	15	14	20	redbean	Klebsiella pneumoniae	RIVM_C055611	65.16	['blaSHV-11']	['blaOXA-9', 'blaTEM-1', 'blaCTX-M-15', 'aadA1', "aac(6')-Ib-AGKT", 'blaSHV-12']
253	1600	20	21	20	20	canu	Klebsiella pneumoniae	RIVM_C055611	65.16	['blaSHV-11']	[]
254	1601	20	21	20	20	flye	Klebsiella pneumoniae	RIVM_C055611	65.16	['blaSHV-11']	[]
255	1602	20	21	20	20	necat	Klebsiella pneumoniae	RIVM_C055611	65.16	['blaSHV-11']	[]
256	1603	20	21	20	20	longcycler	Klebsiella pneumoniae	RIVM_C055611	65.16	['blaSHV-11']	[]
257	1613	9	9	9	10	redbean	Escherichia coli	RIVM_C055455	40.7	[]	['blaCMY-42']
258	1641	8	8	8	9	redbean	Staphylococcus aureus	RIVM_M096462	50.17	[]	['mecA']
259	1673	23	24	23	23	miniasm	Klebsiella pneumoniae	RIVM_C055172	49.24	["aac(6')-Ib-AKT"]	[]
260	1674	23	24	23	23	raven	Klebsiella pneumoniae	RIVM_C055172	49.24	["aac(6')-Ib-AKT"]	[]
261	1675	12	12	12	23	redbean	Klebsiella pneumoniae	RIVM_C055172	49.24	[]	['ble-MBL', 'blaOXA-9', 'blaOXA-1', 'blaCTX-M-15', 'aadA1', 'qnrS1', 'arr-3', 'catB3', "aac(6')-Ib-D181Y", 'blaTEM-150', 'blaNDM-5']
262	1676	23	24	23	23	canu	Klebsiella pneumoniae	RIVM_C055172	49.24	["aac(6')-Ib-AKT"]	[]
263	1677	23	24	23	23	flye	Klebsiella pneumoniae	RIVM_C055172	49.24	["aac(6')-Ib-AKT"]	[]
264	1678	23	24	23	23	necat	Klebsiella pneumoniae	RIVM_C055172	49.24	["aac(6')-Ib-AKT"]	[]
265	1679	23	24	23	23	longcycler	Klebsiella pneumoniae	RIVM_C055172	49.24	["aac(6')-Ib-AKT"]	[]
266	1682	3	3	3	6	redbean	Staphylococcus aureus	RIVM_M096863	72.48	[]	['blaZ', 'blaI_of_Z', 'blaR1']
267	1708	23	24	23	24	miniasm	Klebsiella pneumoniae	RIVM_C051274	57.37	["aac(6')-Ib-AKT"]	['blaOXA-1']
268	1709	24	25	24	24	raven	Klebsiella pneumoniae	RIVM_C051274	57.37	["aac(6')-Ib-AKT"]	[]
269	1710	18	18	18	24	redbean	Klebsiella pneumoniae	RIVM_C051274	57.37	[]	['blaOXA-9', 'dfrA5', 'aadA1', 'mph(A)', 'blaTEM-150', "aph(3')-Ia"]
270	1711	24	25	24	24	canu	Klebsiella pneumoniae	RIVM_C051274	57.37	["aac(6')-Ib-AKT"]	[]
271	1712	24	25	24	24	flye	Klebsiella pneumoniae	RIVM_C051274	57.37	["aac(6')-Ib-AKT"]	[]
272	1713	24	25	24	24	necat	Klebsiella pneumoniae	RIVM_C051274	57.37	["aac(6')-Ib-AKT"]	[]
273	1714	24	25	24	24	longcycler	Klebsiella pneumoniae	RIVM_C051274	57.37	["aac(6')-Ib-AKT"]	[]
274	1717	3	3	3	6	redbean	Staphylococcus aureus	RIVM_M097118	84.08	[]	['blaZ', 'blaI_of_Z', 'blaR1']
275	1743	2	2	2	9	raven	Escherichia coli	RIVM_C059196	79.48	[]	['ble-MBL', 'mph(A)', 'aadA2', 'sul1', 'dfrA12', 'blaNDM-5', 'erm(B)']
276	1744	5	5	5	9	redbean	Escherichia coli	RIVM_C059196	79.48	[]	['mph(A)', 'aadA2', 'sul1', 'dfrA12']
277	1750	12	12	12	13	raven	Escherichia coli	RIVM_C050120	92.89	[]	['blaKPC-2']
278	1757	11	11	11	14	raven	Citrobacter freundii	RIVM_C055322	53.36	[]	['tet(A)', 'blaOXA-181', 'qnrS1']
279	1758	13	13	13	14	redbean	Citrobacter freundii	RIVM_C055322	53.36	[]	['qnrB9']
280	1789	6	6	6	7	miniasm	Staphylococcus aureus	RIVM_M096728	61.33	[]	['lnu(A)']
281	1790	6	6	6	7	raven	Staphylococcus aureus	RIVM_M096728	61.33	[]	['lnu(A)']
282	1794	5	5	5	7	necat	Staphylococcus aureus	RIVM_M096728	61.33	[]	['blaZ', 'lnu(A)']
283	1795	6	6	6	7	longcycler	Staphylococcus aureus	RIVM_M096728	61.33	[]	['lnu(A)']
284	1796	10	11	10	13	miniasm	Klebsiella pneumoniae	RIVM_C051028	42.37	["aph(3'')-Ib"]	['blaCTX-M-9', 'blaOXA-48', "aph(3')-VIb"]
285	1797	13	14	13	13	raven	Klebsiella pneumoniae	RIVM_C051028	42.37	["aph(3'')-Ib"]	[]
286	1798	12	13	12	13	redbean	Klebsiella pneumoniae	RIVM_C051028	42.37	["aph(3'')-Ib"]	["aph(3')-VIb"]
287	1799	13	14	13	13	canu	Klebsiella pneumoniae	RIVM_C051028	42.37	["aph(3'')-Ib"]	[]
288	1800	13	14	13	13	flye	Klebsiella pneumoniae	RIVM_C051028	42.37	["aph(3'')-Ib"]	[]
289	1801	13	14	13	13	necat	Klebsiella pneumoniae	RIVM_C051028	42.37	["aph(3'')-Ib"]	[]
290	1802	10	11	10	13	longcycler	Klebsiella pneumoniae	RIVM_C051028	42.37	["aph(3'')-Ib"]	['blaCTX-M-9', 'blaOXA-48', "aph(3')-VIb"]
291	1803	8	9	8	8	miniasm	Acinetobacter baumannii	RIVM_C055311	45.8	['sul2']	[]
292	1804	8	9	8	8	raven	Acinetobacter baumannii	RIVM_C055311	45.8	['sul2']	[]
293	1805	8	9	8	8	redbean	Acinetobacter baumannii	RIVM_C055311	45.8	['sul2']	[]
294	1806	8	9	8	8	canu	Acinetobacter baumannii	RIVM_C055311	45.8	['sul2']	[]
295	1807	8	9	8	8	flye	Acinetobacter baumannii	RIVM_C055311	45.8	['sul2']	[]
296	1808	8	9	8	8	necat	Acinetobacter baumannii	RIVM_C055311	45.8	['sul2']	[]
297	1809	8	9	8	8	longcycler	Acinetobacter baumannii	RIVM_C055311	45.8	['sul2']	[]
298	1817	15	15	15	16	miniasm	Klebsiella pneumoniae	RIVM_C055115	58.42	[]	['tet(A)']
299	1824	19	19	19	20	miniasm	Citrobacter freundii	RIVM_C059295	70.6	[]	['qnrB19']
300	1825	19	19	19	20	raven	Citrobacter freundii	RIVM_C059295	70.6	[]	['qnrB19']
301	1826	19	19	19	20	redbean	Citrobacter freundii	RIVM_C059295	70.6	[]	['qnrB19']
302	1829	19	19	19	20	necat	Citrobacter freundii	RIVM_C059295	70.6	[]	['qnrB19']
303	1830	19	19	19	20	longcycler	Citrobacter freundii	RIVM_C059295	70.6	[]	['qnrB19']
304	1833	17	17	17	20	redbean	Escherichia coli	RIVM_C055117	99.42	[]	['aph(6)-Id', "aph(3'')-Ib", 'sul2']
305	1844	25	28	25	25	miniasm	Proteus mirabilis	RIVM_C059332	79.87	['aadA2', "aac(6')-Ib-AKT", 'sul1']	[]
306	1845	25	28	25	25	raven	Proteus mirabilis	RIVM_C059332	79.87	['aadA2', "aac(6')-Ib-AKT", 'sul1']	[]
307	1846	25	28	25	25	redbean	Proteus mirabilis	RIVM_C059332	79.87	['aadA2', "aac(6')-Ib-AKT", 'sul1']	[]
308	1847	25	28	25	25	canu	Proteus mirabilis	RIVM_C059332	79.87	['aadA2', "aac(6')-Ib-AKT", 'sul1']	[]
309	1848	25	28	25	25	flye	Proteus mirabilis	RIVM_C059332	79.87	['aadA2', "aac(6')-Ib-AKT", 'sul1']	[]
310	1849	25	28	25	25	necat	Proteus mirabilis	RIVM_C059332	79.87	['aadA2', "aac(6')-Ib-AKT", 'sul1']	[]
311	1850	25	28	25	25	longcycler	Proteus mirabilis	RIVM_C059332	79.87	['aadA2', "aac(6')-Ib-AKT", 'sul1']	[]
312	1865	8	10	8	8	miniasm	Pseudomonas aeruginosa	RIVM_C055358	84.52	["aac(6')-29a", "aac(6')-29b"]	[]
313	1866	8	10	8	8	raven	Pseudomonas aeruginosa	RIVM_C055358	84.52	["aac(6')-29a", "aac(6')-29b"]	[]
314	1867	6	6	6	8	redbean	Pseudomonas aeruginosa	RIVM_C055358	84.52	[]	['sul1', 'blaVIM-2']
315	1868	8	10	8	8	canu	Pseudomonas aeruginosa	RIVM_C055358	84.52	["aac(6')-29a", "aac(6')-29b"]	[]
316	1869	8	10	8	8	flye	Pseudomonas aeruginosa	RIVM_C055358	84.52	["aac(6')-29a", "aac(6')-29b"]	[]
317	1870	8	10	8	8	necat	Pseudomonas aeruginosa	RIVM_C055358	84.52	["aac(6')-29a", "aac(6')-29b"]	[]
318	1871	8	10	8	8	longcycler	Pseudomonas aeruginosa	RIVM_C055358	84.52	["aac(6')-29a", "aac(6')-29b"]	[]
319	1881	17	17	17	18	redbean	Klebsiella pneumoniae	RIVM_C059278	48	[]	["aph(3')-VIa"]
320	1886	5	6	5	5	miniasm	Staphylococcus aureus	RIVM_M096729	91.35	['blaR1']	[]
321	1887	5	6	5	5	raven	Staphylococcus aureus	RIVM_M096729	91.35	['blaR1']	[]
322	1888	3	3	3	5	redbean	Staphylococcus aureus	RIVM_M096729	91.35	[]	['blaZ', 'blaI_of_Z']
323	1889	5	6	5	5	canu	Staphylococcus aureus	RIVM_M096729	91.35	['blaR1']	[]
324	1890	5	6	5	5	flye	Staphylococcus aureus	RIVM_M096729	91.35	['blaR1']	[]
325	1891	5	6	5	5	necat	Staphylococcus aureus	RIVM_M096729	91.35	['blaR1']	[]
326	1892	5	6	5	5	longcycler	Staphylococcus aureus	RIVM_M096729	91.35	['blaR1']	[]
327	1893	20	21	20	20	miniasm	Enterobacter cloacae complex	RIVM_C059321	47.33	['aadA1']	[]
328	1894	20	21	20	20	raven	Enterobacter cloacae complex	RIVM_C059321	47.33	['aadA1']	[]
329	1895	20	21	20	20	redbean	Enterobacter cloacae complex	RIVM_C059321	47.33	['aadA1']	[]
330	1896	20	21	20	20	canu	Enterobacter cloacae complex	RIVM_C059321	47.33	['aadA1']	[]
331	1897	20	21	20	20	flye	Enterobacter cloacae complex	RIVM_C059321	47.33	['aadA1']	[]
332	1898	20	21	20	20	necat	Enterobacter cloacae complex	RIVM_C059321	47.33	['aadA1']	[]
333	1899	20	21	20	20	longcycler	Enterobacter cloacae complex	RIVM_C059321	47.33	['aadA1']	[]
334	1901	11	11	11	13	raven	Escherichia coli	RIVM_C050406	55.57	[]	['blaOXA-484', 'qnrS1']
335	1905	12	12	12	13	necat	Escherichia coli	RIVM_C050406	55.57	[]	['rmtB1']
336	1907	5	5	5	6	miniasm	Staphylococcus aureus	RIVM_M096715	110.84	[]	['blaR1']
337	1908	5	5	5	6	raven	Staphylococcus aureus	RIVM_M096715	110.84	[]	['blaR1']
338	1909	3	3	3	6	redbean	Staphylococcus aureus	RIVM_M096715	110.84	[]	['blaZ', 'blaI_of_Z', 'blaR1']
339	1933	6	6	6	7	necat	Escherichia coli	RIVM_C059479	100.99	[]	['mph(A)']
340	1944	15	15	15	17	redbean	Citrobacter freundii	RIVM_C059323	101.01	[]	['blaNDM-7', 'ble-MBL']
341	1956	17	18	17	17	miniasm	Klebsiella pneumoniae	RIVM_C051250	43.8	["aac(6')-Ib-D181Y"]	[]
342	1957	17	18	17	17	raven	Klebsiella pneumoniae	RIVM_C051250	43.8	["aac(6')-Ib-D181Y"]	[]
343	1958	17	18	17	17	redbean	Klebsiella pneumoniae	RIVM_C051250	43.8	["aac(6')-Ib-D181Y"]	[]
344	1959	17	18	17	17	canu	Klebsiella pneumoniae	RIVM_C051250	43.8	["aac(6')-Ib-D181Y"]	[]
345	1960	17	18	17	17	flye	Klebsiella pneumoniae	RIVM_C051250	43.8	["aac(6')-Ib-D181Y"]	[]
346	1961	17	18	17	17	necat	Klebsiella pneumoniae	RIVM_C051250	43.8	["aac(6')-Ib-D181Y"]	[]
347	1962	17	18	17	17	longcycler	Klebsiella pneumoniae	RIVM_C051250	43.8	["aac(6')-Ib-D181Y"]	[]
348	1970	18	18	18	19	miniasm	Klebsiella pneumoniae	RIVM_C055438	46.31	[]	['blaCTX-M-15']
349	1972	18	18	18	19	redbean	Klebsiella pneumoniae	RIVM_C055438	46.31	[]	['qnrS1']
350	1985	13	13	13	15	raven	Escherichia coli	RIVM_C055236	126.07	[]	['mph(A)', 'blaCMY-42']
351	1986	11	11	11	15	redbean	Escherichia coli	RIVM_C055236	126.07	[]	['aph(6)-Id', 'blaEC-18', "aph(3'')-Ib", 'sul2']
352	1989	12	12	12	15	necat	Escherichia coli	RIVM_C055236	126.07	[]	['aph(6)-Id', "aph(3'')-Ib", 'sul2']
353	1990	14	14	14	15	longcycler	Escherichia coli	RIVM_C055236	126.07	[]	['sul2']
354	1997	9	9	9	10	miniasm	Escherichia coli	RIVM_C050862	63.52	[]	['qnrB19']
355	1998	9	9	9	10	raven	Escherichia coli	RIVM_C050862	63.52	[]	['qnrB19']
356	1999	2	2	2	10	redbean	Escherichia coli	RIVM_C050862	63.52	[]	['dfrA17', 'aadA5', 'mph(A)', 'blaCTX-M-15', 'sul1', 'qnrB19', 'qnrS1', 'blaTEM-1']
357	2001	9	9	9	10	flye	Escherichia coli	RIVM_C050862	63.52	[]	['qnrB19']
358	2002	9	9	9	10	necat	Escherichia coli	RIVM_C050862	63.52	[]	['qnrB19']
359	2003	9	9	9	10	longcycler	Escherichia coli	RIVM_C050862	63.52	[]	['qnrB19']
360	2026	11	11	11	12	raven	Providencia stuartii	RIVM_C051024	42.98	[]	['qnrD1']
361	2027	9	9	9	12	redbean	Providencia stuartii	RIVM_C051024	42.98	[]	['ble-MBL', 'qnrD1', 'blaNDM-5']
362	2030	11	11	11	12	necat	Providencia stuartii	RIVM_C051024	42.98	[]	['qnrD1']
363	2031	11	11	11	12	longcycler	Providencia stuartii	RIVM_C051024	42.98	[]	['qnrD1']
364	2039	20	20	20	22	raven	Klebsiella pneumoniae	RIVM_C055325	107.7	[]	['ble-MBL', 'blaNDM-7']
365	2040	14	14	14	22	redbean	Klebsiella pneumoniae	RIVM_C055325	107.7	[]	['blaOXA-1', 'blaTEM-1', 'aph(6)-Id', 'blaCTX-M-15', 'dfrA5', "aph(3'')-Ib", 'mph(A)', "aac(6')-Ib-D181Y"]
366	2082	12	12	12	17	redbean	Klebsiella pneumoniae	RIVM_C059460	91.08	[]	['blaNDM-7', 'ble-MBL', 'qnrB6', 'catA2', 'sul1']
367	2168	14	14	14	19	miniasm	Enterobacter cloacae complex	RIVM_C055326	41.07	[]	['blaOXA-1', 'aac(3)-IIe', 'dfrA14', 'qnrB1', "aac(6')-Ib-D181Y"]
368	2169	17	17	17	19	raven	Enterobacter cloacae complex	RIVM_C055326	41.07	[]	['ble-MBL', 'blaNDM-7']
369	2170	17	17	17	19	redbean	Enterobacter cloacae complex	RIVM_C055326	41.07	[]	['fosA', 'blaACT-73']
370	2173	6	6	6	19	necat	Enterobacter cloacae complex	RIVM_C055326	41.07	[]	['tet(A)', 'blaOXA-1', 'aph(6)-Id', 'blaCTX-M-15', 'aac(3)-IIe', 'aadA1', 'dfrA14', "aph(3'')-Ib", 'sul2', 'catA1', 'qnrB1', "aac(6')-Ib-D181Y", 'blaTEM-1']
371	2186	13	13	13	14	flye	Klebsiella pneumoniae	RIVM_C050172	50.07	[]	["ant(2'')-Ia"]
